# Protective lipid-lowering genetic variants in healthy older individuals without coronary heart disease

**DOI:** 10.1101/2021.02.16.21251811

**Authors:** Paul Lacaze, Moeen Riaz, Robert Sebra, Amanda J Hooper, Jing Pang, Jane Tiller, Galina Polekhina, Andrew M Tonkin, Christopher M Reid, Sophia Zoungas, Anne M Murray, Stephen J Nicholls, Gerald F Watts, Eric Schadt, John J McNeil

## Abstract

**Background:** Disruptive genetic variants in the *PCSK9* and *APOB* genes result in lower serum low-density lipoprotein cholesterol (LDL-C) levels and confer protection against coronary heart disease (CHD). Few studies have measured the prevalence and selective advantage of such variants among healthy older individuals without prior CHD events.

**Methods and Results:** We performed targeted sequencing of the *PCSK9* and *APOB* genes in 13,131 healthy older individuals without CHD aged 70 years or older enrolled into the ASPirin in Reducing Events in the Elderly (ASPREE) trial. We detected predicted loss-of-function (pLoF) variants in the *PCSK9* and *APOB* genes, and associated variant carrier status with blood lipid levels. We detected 22 different rare *PCSK9/APOB* candidate variants with lipid-lowering effect, carried by 104 participants (carrier rate 1 in 126). Rare variant carrier status was associated with 19.4 mg/dl (14.6%) lower LDL-C, compared with non-carriers (P=<0.001, adjusted for statin use). Statin prescriptions were less prevalent in rare variant carriers (16%) than non-carriers (35%). The *PCSK9* R46L variant (rs11591147-T) was associated with 15.5mg/dl (11.8%) lower LDL-C in heterozygotes, and 25.2 mg/dl (19.2%) lower LDL-C in homozygotes, respectively (both P=<0.001).

**Conclusions:** Lipid-lowering genetic variants are carried by healthy older individuals and contribute to CHD-free survival.
