## Supplementary Table 1 for "Protective lipid-lowering genetic variants in healthy older individuals without coronary heart disease"

### Sheet: RPVs_literature
Gene	Chr	Pos (hg19)	rsID	HGVS	Annotation	ID	rsID	Clinical_Curation/Comment	Reference	Reference 2
PCSK9	1	55505180	rs778796405	NM_174936.3(PCSK9):c.-331C>A	Pathogenic	chr1:55505180	rs778796405	Cell studies showed 2.5-fold increase in PCSK9 transcription	10.1210/jc.2008-0269 also see erratum for numbering correction	Dron & Hegele
PCSK9	1	55505604	rs564427867	NM_174936.3(PCSK9):c.94G>A (p.Glu32Lys)	Pathogenic	chr1:55505604	rs564427867	Milder FH mutation found in Japanese	https://www.ncbi.nlm.nih.gov/pubmed/20006333	Dron & Hegele
PCSK9	1	55505613	rs764603059	NM_174936.3(PCSK9):c.103G>T (p.Asp35Tyr)	Pathogenic	chr1:55505613	rs764603059	Cell studies showed that a novel Tyr-sulfation site was created, which may enhance the intracellular activity of PCSK9	https://www.ncbi.nlm.nih.gov/pubmed/22683120	Dron & Hegele
PCSK9	1	55509594	rs185392267	NM_174936.3(PCSK9):c.286C>T (p.Arg96Cys)	Pathogenic	chr1:55509594	rs185392267	Found in FH and confirmed GOF	https://www.ncbi.nlm.nih.gov/pubmed/29386597
PCSK9	1	55509631	rs1057519691	NM_174936.3(PCSK9):c.323T>G (p.Leu108Arg)	Pathogenic	chr1:55509631	rs1057519691	Cell studies confirmed	https://www.ncbi.nlm.nih.gov/pubmed/22683120	Dron & Hegele
PCSK9	1	55509689	rs28942111	NM_174936.3(PCSK9):c.381T>A (p.Ser127Arg)	Pathogenic	chr1:55509689	rs28942111	From original Nature Genetics paper; cell studies confirmed	https://www.ncbi.nlm.nih.gov/pubmed/12730697	Dron & Hegele
PCSK9	1	55509693	rs778738291	NM_174936.3(PCSK9):c.385G>A (p.Asp129Asn)	Pathogenic	chr1:55509693	rs778738291	Shown in cell studies to reduce cell surface LDLR	https://www.ncbi.nlm.nih.gov/pubmed/19081568	Dron & Hegele
PCSK9	1	55509694	rs1553135971	NM_174936.3(PCSK9):c.386A>G (p.Asp129Gly)	Pathogenic	chr1:55509694	rs1553135971	Cell studies confirmed	https://www.ncbi.nlm.nih.gov/pubmed/?term=17765244	Dron & Hegele
PCSK9	1	55518071	rs794728683	NM_174936.3(PCSK9):c.644G>A (p.Arg215His)	Pathogenic	chr1:55518071	rs794728683	Cell studies confirmed	https://www.ncbi.nlm.nih.gov/pubmed/18266662	Dron & Hegele
PCSK9	1	55518073	rs28942112	NM_174936.3(PCSK9):c.646T>C (p.Phe216Leu)	Pathogenic	chr1:55518073	rs28942112	Cell studies confirmed	https://www.ncbi.nlm.nih.gov/pmc/articles/PMC2538846/	Dron & Hegele
PCSK9	1	55523076	rs148562777	NM_174936.3(PCSK9):c.1069C>T (p.Arg357Cys)	Pathogenic	chr1:55523076	rs148562777	Found in FH and confirmed GOF	https://www.ncbi.nlm.nih.gov/pubmed/29127338
PCSK9	1	55523127	rs137852912	NM_174936.3(PCSK9):c.1120G>T (p.Asp374Tyr)	Pathogenic	chr1:55523127	rs137852912	Cell studies confirmed	https://www.ncbi.nlm.nih.gov/pubmed/15358785	Dron & Hegele
PCSK9	1	55523127	rs137852912	NM_174936.3(PCSK9):c.1120G>C (p.Asp374His)	Pathogenic	chr1:55523127	rs137852912	Cell studies confirmed	https://www.ncbi.nlm.nih.gov/pubmed/19081568	Dron & Hegele
PCSK9	1	55523802	rs28362261	NM_174936.3(PCSK9):c.1274A>G (p.Asn425Ser)	Pathogenic	chr1:55523802	rs28362261	Cell studies showed modest effect	https://www.ncbi.nlm.nih.gov/pubmed/19081568	Dron & Hegele
PCSK9	1	55524303	rs374603772	NM_174936.3(PCSK9):c.1486C>T (p.Arg496Trp)	Pathogenic	chr1:55524303	rs374603772	Shown in cell studies to reduce cell surface LDLR	https://www.ncbi.nlm.nih.gov/pubmed/19081568	Dron & Hegele
PCSK9	1	55529084		NM_174936.3(PCSK9):c.1906A>C (p.Ser636Arg)	Pathogenic	chr1:55529084		Found in FH and confirmed GOF	https://www.ncbi.nlm.nih.gov/pubmed/29127338
PCSK9	1	55505573-55505575		NM_174936.3(PCSK9):c.63_65dupGCT (p.Leu23_Gly24insLeu)	Protective	chr1:55505573-55505575		Reported as c.61_63dupCTG. MAF 0.1253. Associated with better response to statins in FH. Associated with ~0.3 to 0.4 mmol/L lower LDL-C in populations	https://www.ncbi.nlm.nih.gov/pubmed/21920719	Dron & Hegele	https://www.ncbi.nlm.nih.gov/pubmed/16619215
PCSK9	1	55505647	rs11591147	NM_174936.3(PCSK9):c.137G>T (p.Arg46Leu)	Protective	chr1:55505647	rs11591147	Cell studies confirmed LOF; 21% lower LDL-C in Dallas Heart Study	https://www.ncbi.nlm.nih.gov/pubmed/16571601	Dron & Hegele	https://www.ncbi.nlm.nih.gov/pubmed/16465619
PCSK9	1	55509585	rs151193009	NM_174936.3(PCSK9):c.277C>T (p.Arg93Cys)	Protective	chr1:55509585	rs151193009	Large Chinese population study, associated with ~0.5 mmol/L lower LDL-C and CAD protection. Global MAF 0.00260	https://doi.org/10.1093/hmg/ddw261	Dron & Hegele
PCSK9	1	55509595	rs766999045	NM_174936.3(PCSK9):c.287G>T (p.Arg96Leu)	Protective	chr1:55509595	rs766999045	Cell studies confirmed LOF	https://www.ncbi.nlm.nih.gov/pubmed/31386798
PCSK9	1	55509598-55509600	rs587776545	NM_174936.3(PCSK9):c.290_292delGCC (p.Arg97del)	Protective	chr1:55509598-55509600	rs587776545	Cell studies confirmed LOF	https://www.ncbi.nlm.nih.gov/pubmed/16909389	Dron & Hegele
PCSK9	1	55509618	rs369067856	NM_174936.3(PCSK9):c.310C>T (p.Arg104Cys)	Protective	chr1:55509618	rs369067856	Cell studies confirmed LOF but is a double mutant with Val114Ala	https://www.ncbi.nlm.nih.gov/pubmed/19762784	Dron & Hegele
PCSK9	1	55509621	rs747072726	NM_174936.3(PCSK9):c.313C>T (p.Arg105Trp)	Protective	chr1:55509621	rs747072726	Cell studies confirmed LOF	https://www.ncbi.nlm.nih.gov/pubmed/31386798
PCSK9	1	55509624		NM_174936.3(PCSK9):c.316G>A (p.Gly106Arg)	Protective	chr1:55509624		Cell studies confirmed LOF	https://www.ncbi.nlm.nih.gov/pubmed/16571601	Dron & Hegele
PCSK9	1	55509649	rs775988212	NM_174936.3(PCSK9):c.341T>C (p.Val114Ala)	Protective	chr1:55509649	rs775988212	Cell studies confirmed LOF but is a double mutant with Arg104Cys	https://www.ncbi.nlm.nih.gov/pubmed/19762784	Dron & Hegele
PCSK9	1	55512252	rs1305635836	NM_174936.3(PCSK9):c.456G>A (p.Gln152His)	Protective	chr1:55512252	rs1305635836	Cell studies confirmed LOF	https://www.ncbi.nlm.nih.gov/pubmed/21813713	Dron & Hegele
PCSK9	1	55512267		NM_174936.3(PCSK9):c.471C>A (p.Asn157Lys)	Protective	chr1:55512267		Cell studies confirmed LOF	https://www.ncbi.nlm.nih.gov/pubmed/16571601	Dron & Hegele
PCSK9	1	55512316	rs533273863	NM_174936.3(PCSK9):c.520C>T (p.Pro174Ser)	Protective	chr1:55512316	rs533273863	Cell studies confirmed LOF	https://www.ncbi.nlm.nih.gov/pubmed/31386798
PCSK9	1	55518371	rs149489325	NM_174936.3(PCSK9):c.706G>A (p.Gly236Ser)	Protective	chr1:55518371	rs149489325	Cell studies confirmed LOF	https://www.ncbi.nlm.nih.gov/pubmed/18266662	Dron & Hegele
PCSK9	1	55518374	rs148195424	NM_174936.3(PCSK9):c.709C>T (p.Arg237Trp)	Protective	chr1:55518374	rs148195424	Cell studies confirmed LOF	https://www.ncbi.nlm.nih.gov/pubmed/16571601	Dron & Hegele
PCSK9	1	55518422	rs72646508	NM_174936.3(PCSK9):c.757C>T (p.Leu253Phe)	Protective	chr1:55518422	rs72646508	Heterozygotes ~30% lower LDL-C (Dallas Heart Study)	https://www.ncbi.nlm.nih.gov/pmc/articles/PMC1380285/	Dron & Hegele
PCSK9	1	55523068	rs1553137543	NM_174936.3(PCSK9):c.1061A>T (p.Asn354Ile)	Protective	chr1:55523068	rs1553137543	Cell studies confirmed LOF	https://www.ncbi.nlm.nih.gov/pubmed/18266662	Dron & Hegele
PCSK9	1	55523828	rs757143429	NM_174936.3(PCSK9):c.1300C>T (p.Arg434Trp)	Protective	chr1:55523828	rs757143429	Cell studies confirmed LOF	https://www.ncbi.nlm.nih.gov/pubmed/19571328	Dron & Hegele
PCSK9	1	55523855	rs28362263	NM_174936.3(PCSK9):c.1327G>A (p.Ala443Thr)	Protective	chr1:55523855	rs28362263	Cell studies confirmed LOF; homozygotes have ~29% lower LDL-C (Dallas Heart Study)	https://www.ncbi.nlm.nih.gov/pmc/articles/PMC1380285/	Dron & Hegele	https://www.ncbi.nlm.nih.gov/pubmed/16912035
PCSK9	1	55524201	rs746115963	NM_174936.3(PCSK9):c.1384T>C (p.Ser462Pro)	Protective	chr1:55524201	rs746115963	Cell studies confirmed LOF, but originally found in hyperchol subject (with hypochol in carrier relative)	https://www.ncbi.nlm.nih.gov/pubmed/19022446	Dron & Hegele
PCSK9	1	55525219	rs777300852	NM_174936.3(PCSK9):c.1564G>A (p.Ala522Thr)	Protective	chr1:55525219	rs777300852	Listed as GOF in Dron & Hegele. Found in hypochol, and cell studies show LOF	http://biochem-molbio.imedpub.com/cterminal-loop-mutations-determine-folding-and-secretionproperties-of-pcsk9.php?aid=17854	Dron & Hegele
APOB	2	21265298		NM_000384.3(APOB):c.172G>C (p.Ala58Pro)	Protective	chr2:21265298		Cell studies confirmed	https://www.ncbi.nlm.nih.gov/pubmed/20032471
APOB	2	21257688		NM_000384.3(APOB):c.904G>A (p.Gly302Ser)	Protective	chr2:21257688		Cell studies showed modest effect	https://www.ncbi.nlm.nih.gov/pubmed/20032471
APOB	2	21256244		NM_000384.3(APOB):c.1051C>A (p.Leu351Met)	Protective	chr2:21256244		Cell studies confirmed	https://www.ncbi.nlm.nih.gov/pubmed/20032471
APOB	2	21256187		NM_000384.3(APOB):c.1108C>G (p.Leu370Val)	Protective	chr2:21256187		Cell studies confirmed	https://www.ncbi.nlm.nih.gov/pubmed/17588943
APOB	2	21252772		NM_000384.3(APOB):c.1468C>T (p.Arg490Trp)	Protective	chr2:21252772		Cell studies confirmed	https://www.ncbi.nlm.nih.gov/pubmed/12551903
APOB	2	21252534	rs13306194	NM_000384.3(APOB):c.1594C>T (p.Arg532Trp)	Protective	chr2:21252534	rs13306194	Cell studies showed modest effect but variant is quite common in some populations, particularly East Asians, with variable effects on lipids e.g. high HDL in Malaysian FH	https://www.ncbi.nlm.nih.gov/pubmed/26612772	http://dx.plos.org/10.1371/journal.pone.0060729
APOB	2	21245703		NM_000384.3(APOB):c.2816G>A (p.Gly939Asp)	Protective	chr2:21245703		Cell studies showed marginal effect	https://www.ncbi.nlm.nih.gov/pubmed/20032471
APOB	2	21242680	rs199893862	NM_000384.3(APOB):c.2914G>A (p.Gly972Ser)	Protective	chr2:21242680	rs199893862	Cell studies showed modest effect	https://www.ncbi.nlm.nih.gov/pubmed/20032471
APOB	2	21265322	rs749903604	NM_000384.2(APOB):c.148C>T (p.Arg50Trp)	Pathogenic	chr2:21265322	rs749903604	Confirmed with functional studies	https://www.ncbi.nlm.nih.gov/pmc/articles/PMC3865582/
APOB	2	21238259	rs759845943	NM_000384.3(APOB):c.3491G>C (p.Arg1164Thr)	Pathogenic	chr2:21238259	rs759845943	Cell studies confirmed	https://www.ncbi.nlm.nih.gov/pubmed/24234650
APOB	2	21230565	rs146377316	NM_000384.3(APOB):c.9175C>T (p.Arg3059Cys)	Pathogenic	chr2:21230565	rs146377316	Cell studies showed reduced LDL uptake, but incomplete penetrance in FH family	https://www.ncbi.nlm.nih.gov/pubmed/22408029
APOB	2	21229558	rs1382988295	NM_000384.3(APOB):c.10182G>T (p.Lys3394Asn)	Pathogenic	chr2:21229558	rs1382988295	Cell studies showed reduced LDL uptake, found in FH family	https://www.ncbi.nlm.nih.gov/pubmed/22408029
APOB	2	21229221	rs754264874	NM_000384.3(APOB):c.10519C>T (p.Arg3507Trp)	Pathogenic	chr2:21229221	rs754264874	Functional studies showed reduced binding	https://www.ncbi.nlm.nih.gov/pubmed/?term=11115503
APOB	2	21224812-21224814	rs562574661	NM_000384.3(APOB):c.13477_13479CAG[1] (p.Gln4494del)	Pathogenic	chr2:21224812-21224814	rs562574661	Cell studies confirmed	https://www.ncbi.nlm.nih.gov/pubmed/24234650
						https://www.ncbi.nlm.nih.gov/pubmed/30939045
pLoF PTVs
GENE	Count	REF	ALT	HGVS	Status	Consequence	SNP_ID	HGVS
APOB	2	G	A	ENST00000233242.1:c.6253C>T	pLoF	stop_gained	rs121918386	NM_000384.2(APOB):c.6253C>T (p.Arg2085Ter)
APOB	1	G	A	ENST00000233242.1:c.7300C>T	pLoF	stop_gained	NA	NM_000384.2(APOB):c.7300C>T (p.Gln2434Ter)
APOB	1	A	C	NC_000002.11:g.21235237A>C	pLoF_clinvar	stop_gained	rs368825685	NM_000384.2(APOB):c.4503T>G (p.Tyr1501Ter)
APOB	1	G	A	ENST00000233242.1:c.1315C>T	pLoF	stop_gained	rs142066904	NM_000384.2(APOB):c.1315C>T (p.Arg439Ter)
APOB	1	G	A	ENST00000233242.1:c.6538C>T	pLoF	stop_gained	NA	NM_000384.2(APOB):c.6538C>T (p.Gln2180Ter)
APOB	1	G	C	ENST00000233242.1:c.11153C>G	pLoF	stop_gained	NA	NM_000384.2(APOB):c.11153C>G (Ser3718Ter)
APOB	1	T	C	ENST00000233242.1:c.2245-2A>G	pLoF	splice_acceptor_variant	NA	NM_000384.2(APOB):c.2245-2A>G
PCSK9	1	A	C	ENST00000302118.5:c.658-2A>C	pLoF	splice_acceptor_variant	rs371336612	NM_174936.3(PCSK9):c.658-2A>C
